# Methylome-wide association study of antidepressant use in Generation Scotland and the Netherlands Twin Register implicates the innate immune system

**DOI:** 10.1101/2020.10.06.20207621

**Authors:** MC Barbu, F Huider, A Campbell, C Amador, MJ Adams, ME Lynall, DM Howard, RM Walker, SW Morris, J Van Dongen, DJ Porteous, KL Evans, E Bullmore, G Willemsen, DI Boomsma, HC Whalley, AM McIntosh

## Abstract

Antidepressants are an effective treatment for major depressive disorder (MDD), although individual response is unpredictable and highly variable. Whilst the mode of action of antidepressants is incompletely understood, many medications are associated with changes in DNA methylation in genes that are plausibly linked to their mechanisms. Studies of DNA methylation may therefore reveal the biological processes underpinning the efficacy and side effects of antidepressants.

We performed a methylome-wide association study (MWAS) of self-reported antidepressant use accounting for lifestyle factors and MDD in Generation Scotland (GS:SFHS, N=6,428, EPIC array) and the Netherlands Twin Register (NTR, N=2,449, 450K array) and ran a meta-analysis of antidepressant use across these two cohorts.

We found 10 CpG sites significantly associated with self-reported antidepressant use in GS:SFHS, with the top CpG located within a gene previously associated with mental health disorders, *ATP6V1B2* (β=-0.055, p_corrected_=0.005). Other top loci were annotated to genes including *CASP10, TMBIM1, MAPKAPK3, and HEBP2*, which have previously been implicated in the innate immune response. Next, using penalised regression, we trained a methylation-based score of self-reported antidepressant use in a subset of 3,799 GS:SFHS individuals that predicted antidepressant use in a second subset of GS:SFHS (N=3,360, β=0.377, p=3.12×10^−11^, R^2^=2.12%). In an MWAS analysis of prescribed selective serotonin reuptake inhibitors, we showed convergent findings with those based on self-report. In NTR, we did not find any CpGs significantly associated with antidepressant use. The meta-analysis identified the two CpGs of the ten above that were common to the two arrays used as being significantly associated with antidepressant use, although the effect was in the opposite direction for one of them.

Antidepressants were associated with epigenetic alterations in loci previously associated with mental health disorders and the innate immune system. These changes predicted self-reported antidepressant use in a subset of GS:SFHS and identified processes that may be relevant to our mechanistic understanding of clinically relevant antidepressant drug actions and side effects.
