## Supplementary Excel File 1 for "Methylome-wide association study of antidepressant use in Generation Scotland and the Netherlands Twin Register implicates the innate immune system"

DMRs associated with self-reported antidepressant use. The table shows the location of the DMR: chromosome (chr) and start and end coordinates in genome assembly hg19/GRCh37, the number of CpGs in the DMR (N), estimated effect (beta), the standard error of the estimated effect (se), the Z score, p-value and Bonferroni-adjusted p-value.
chr	start	end	n	estimate	se	z	p.value	p.adjust
chr3	128204813	128205274	4	-0.144382243	0.017332372	-8.330207026	8.07E-17	7.54E-12
chr11	47545602	47546137	5	-0.124700713	0.015135974	-8.238697744	1.74E-16	1.63E-11
chr6	31762409	31762776	10	-0.05970794	0.007925845	-7.533321466	4.95E-14	4.62E-09
chr19	47287778	47288263	7	-0.083642069	0.011233477	-7.445785994	9.64E-14	9.00E-09
chr2	63275034	63277001	11	-0.131044775	0.017860906	-7.336961221	2.18E-13	2.04E-08
chr9	137297892	137298356	5	-0.067361281	0.009408487	-7.159629626	8.09E-13	7.56E-08
chr2	204801413	204801510	3	-0.274476773	0.038710781	-7.090447853	1.34E-12	1.25E-07
chr7	27195602	27197239	10	-0.095355341	0.013615891	-7.003239385	2.50E-12	2.34E-07
chr22	50984368	50984791	4	-0.1187363	0.016970353	-6.996689938	2.62E-12	2.45E-07
chr3	50649994	50650322	2	-0.275873431	0.03946295	-6.990694642	2.74E-12	2.55E-07
chr17	46623729	46624268	5	-0.065405476	0.00941986	-6.94335942	3.83E-12	3.58E-07
chr11	67070738	67071492	7	-0.15557871	0.022500508	-6.91445336	4.70E-12	4.39E-07
chr2	75426786	75427963	7	-0.13964412	0.021222215	-6.580091558	4.70E-11	4.39E-06
chr5	89854334	89854632	4	-0.100056277	0.015279671	-6.548326692	5.82E-11	5.43E-06
chr17	46656572	46658257	9	-0.046992621	0.007266456	-6.467061568	9.99E-11	9.33E-06
chr20	31126718	31127002	2	-0.220114224	0.034751699	-6.333912519	2.39E-10	2.23E-05
chr11	94500749	94501636	7	-0.06504493	0.010391555	-6.259403156	3.86E-10	3.61E-05
chr15	70387094	70387303	4	-0.130807345	0.02104026	-6.217002302	5.07E-10	4.73E-05
chr17	79374327	79374741	5	-0.112873162	0.018210665	-6.198189928	5.71E-10	5.33E-05
chr12	39299364	39299726	5	-0.130842523	0.021112423	-6.197418674	5.74E-10	5.36E-05
chr1	234861001	234861092	3	-0.053067242	0.008570356	-6.191953173	5.94E-10	5.55E-05
chr17	46652501	46652938	4	-0.133488798	0.021562842	-6.190686596	5.99E-10	5.59E-05
chr9	139582389	139583150	4	-0.057507225	0.009294317	-6.187353744	6.12E-10	5.71E-05
chr2	182545308	182545625	7	-0.089453638	0.014543061	-6.150949733	7.70E-10	7.19E-05
chr12	7260546	7260877	5	-0.107782313	0.017648158	-6.107284001	1.01E-09	9.47E-05
chr4	108745325	108745736	5	-0.084153195	0.013908362	-6.050546819	1.44E-09	0.000134828
chr3	151985310	151986151	5	-0.116800112	0.019337784	-6.039994693	1.54E-09	0.000143947
chr3	23851254	23851386	3	-0.182273253	0.030198674	-6.035803124	1.58E-09	0.000147735
chr3	129147397	129147577	4	-0.197326945	0.032840796	-6.008592076	1.87E-09	0.00017479
chr5	179230002	179230866	6	-0.049855391	0.008323818	-5.989485673	2.11E-09	0.000196612
chr17	79372242	79372254	2	-0.180076922	0.03013016	-5.976633465	2.28E-09	0.000212761
chr1	3099804	3100343	4	-0.080345537	0.013471366	-5.964171634	2.46E-09	0.00022965
chr22	38714272	38714426	6	-0.056471657	0.009471562	-5.962232876	2.49E-09	0.000232392
chr1	26857284	26857774	4	-0.045680089	0.007670607	-5.955211899	2.60E-09	0.000242593
chr12	93966978	93967711	5	-0.151326718	0.025441567	-5.948010985	2.71E-09	0.000253507
chr5	150466688	150466839	4	-0.077701171	0.013068674	-5.945604569	2.75E-09	0.000257259
chr9	139557460	139557920	2	-0.125344523	0.021096022	-5.941618859	2.82E-09	0.000263594
chr17	14206572	14207530	9	-0.036300343	0.006119811	-5.931612021	3.00E-09	0.000280176
chr14	74227431	74227875	3	-0.083443753	0.014105817	-5.915556333	3.31E-09	0.000308926
chr22	46470016	46470191	2	-0.147475286	0.024943073	-5.912474737	3.37E-09	0.000314763
chr4	110223429	110224247	7	-0.133026997	0.022516122	-5.908077568	3.46E-09	0.000323279
chr7	27198189	27198896	4	-0.1585333	0.026917458	-5.889608984	3.87E-09	0.000361561
chr11	59574962	59575226	3	-0.111740941	0.018993792	-5.883024464	4.03E-09	0.000376249
chr3	191047447	191048361	5	-0.091661025	0.015612291	-5.871080883	4.33E-09	0.000404387
chr6	36665270	36665620	4	-0.052703025	0.009004728	-5.852816953	4.83E-09	0.000451417
chr16	12010523	12010751	5	0.14258535	0.02449544	5.820893497	5.85E-09	0.000546706
chr1	156211409	156212005	5	-0.043859982	0.007582648	-5.784256335	7.28E-09	0.000680268
chr22	24199008	24199125	4	-0.048679284	0.008425924	-5.777322761	7.59E-09	0.000708893
chr4	74702421	74702730	4	-0.077249204	0.013383644	-5.771911048	7.84E-09	0.000732046
chr8	67025213	67025225	2	-0.093855588	0.016271308	-5.768164801	8.01E-09	0.000748502
chr17	73642503	73642991	4	-0.050123808	0.008697221	-5.763198155	8.25E-09	0.000770875
chr4	683106	683376	3	-0.079530318	0.013842593	-5.745333712	9.17E-09	0.00085685
chr2	96991753	96991826	3	-0.064917262	0.011302515	-5.743611951	9.27E-09	0.000865613
chr19	16178099	16178240	5	-0.053338022	0.009289849	-5.741538306	9.38E-09	0.000876282
chr8	117950244	117950929	7	-0.069901978	0.012191744	-5.733550414	9.83E-09	0.000918587
chr5	138861832	138862441	4	-0.176205325	0.030792433	-5.722357962	1.05E-08	0.00098122
chr1	150121027	150121302	3	-0.104937843	0.018375397	-5.710779579	1.12E-08	0.001050375
chr7	48128010	48128242	5	-0.118430428	0.020759256	-5.704945579	1.16E-08	0.001086992
chr8	38615235	38615556	3	-0.075478918	0.013302588	-5.674002615	1.39E-08	0.001302921
chr1	155949012	155949421	3	-0.06903509	0.012202035	-5.657670406	1.53E-08	0.001433143
chr15	98503714	98504173	7	-0.09889989	0.017500837	-5.651151986	1.59E-08	0.001488573
chr4	81118500	81119299	10	-0.058162167	0.010297033	-5.648439187	1.62E-08	0.00151225
chr17	80829028	80829718	5	0.157988673	0.02799373	5.643716455	1.66E-08	0.001554345
chr7	150757855	150758534	4	-0.081455237	0.014433612	-5.643440886	1.67E-08	0.001556836
chr22	19949873	19949965	4	0.045080576	0.008000213	5.634921726	1.75E-08	0.001635788
chr2	43455773	43455862	2	-0.158630366	0.028181327	-5.628917543	1.81E-08	0.001693754
chr1	47698076	47698976	5	-0.123328129	0.021948787	-5.618904125	1.92E-08	0.001794891
chr14	91711012	91711041	3	-0.176327974	0.031411565	-5.61347302	1.98E-08	0.001852174
chr19	16186484	16186873	5	-0.055152816	0.009837107	-5.606609254	2.06E-08	0.001927111
chr14	36989287	36990409	6	-0.13929551	0.024882261	-5.598185312	2.17E-08	0.002023111
chr6	31649469	31649638	7	-0.064955533	0.011605165	-5.597122942	2.18E-08	0.002035542
chr11	31821064	31821590	5	-0.083175316	0.014864204	-5.595679209	2.20E-08	0.002052556
chr1	27851913	27852061	3	-0.042595146	0.007613629	-5.594591877	2.21E-08	0.00206546
chr2	45159504	45160224	5	-0.123534864	0.022112694	-5.586603951	2.32E-08	0.002162705
chr20	815316	815734	3	-0.127392467	0.02280878	-5.585238153	2.33E-08	0.002179771
chr14	24867164	24867954	7	-0.034548905	0.006202879	-5.569817805	2.55E-08	0.002381755
chr17	62084322	62084359	3	-0.064953901	0.011705877	-5.548828322	2.88E-08	0.002686094
chr8	109094331	109095951	7	-0.124085453	0.022375518	-5.545590241	2.93E-08	0.002736286
chr16	50730221	50731115	5	-0.043054834	0.00776604	-5.543987791	2.96E-08	0.002761459
chr10	8095764	8097331	8	-0.118714247	0.02143704	-5.537809693	3.06E-08	0.002860635
chr10	134598908	134600915	8	-0.108890186	0.019694832	-5.528870929	3.22E-08	0.003010267
chr2	154333650	154334651	5	-0.175731746	0.031793899	-5.527215912	3.25E-08	0.003038792
chr1	47695138	47695572	4	-0.128598973	0.023284253	-5.523001928	3.33E-08	0.003112612
chr12	20521299	20523143	8	-0.052916061	0.009596586	-5.514050616	3.51E-08	0.003275236
chr4	46995509	46996264	6	-0.086308556	0.015676896	-5.505462148	3.68E-08	0.003438998
chr8	134261857	134262101	4	-0.068987565	0.012582466	-5.482833637	4.19E-08	0.003909412
chr1	47998637	47999856	5	-0.042007969	0.007704278	-5.452551276	4.97E-08	0.00463752
chr19	47289410	47289503	2	-0.110416461	0.020260945	-5.449719118	5.04E-08	0.004711977
chr7	99717870	99718075	4	-0.05933647	0.010891899	-5.447761773	5.10E-08	0.004764111
chr5	124080227	124080298	3	-0.065833483	0.01208565	-5.44724366	5.12E-08	0.004778004
chr18	77552402	77552568	2	-0.07246438	0.013328283	-5.43688783	5.42E-08	0.005064078
chr11	105480771	105481306	6	-0.067833322	0.012484683	-5.433323424	5.53E-08	0.005166329
chr7	27203430	27204894	8	-0.057713455	0.010638456	-5.424984279	5.80E-08	0.00541343
chr11	128557481	128557965	3	-0.098970317	0.018272643	-5.416310934	6.08E-08	0.005682574
chr3	39192215	39192455	3	-0.064988064	0.01200523	-5.413312888	6.19E-08	0.005778587
chr15	52429715	52430125	2	-0.039474507	0.007320548	-5.392288361	6.96E-08	0.006497465
chr3	48506911	48507385	4	-0.057305805	0.010632121	-5.389874943	7.05E-08	0.006585329
chr6	123317212	123317875	6	-0.080561804	0.014974501	-5.379932506	7.45E-08	0.006959586
chr1	45274048	45274055	2	-0.12516475	0.023299828	-5.371917327	7.79E-08	0.007276217
chr22	22007100	22007286	3	-0.062063298	0.011608373	-5.34642509	8.97E-08	0.008378763
chr22	46770195	46770440	3	-0.149948153	0.028055216	-5.344751353	9.05E-08	0.008456553
chr10	118031256	118031870	5	-0.178306072	0.033385698	-5.340792034	9.25E-08	0.008643364
chr20	4804581	4804909	3	-0.103016294	0.019335115	-5.327938036	9.93E-08	0.009277795
chr11	128556352	128556611	4	-0.098136395	0.018438232	-5.322440764	1.02E-07	0.009562678
chr4	174450353	174451460	6	-0.120027307	0.022602448	-5.310367458	1.09E-07	0.010218373
chr18	19476864	19477059	4	0.117271577	0.022100096	5.306383188	1.12E-07	0.010444153
chr10	99474878	99474941	2	-0.077814339	0.014675423	-5.302357394	1.14E-07	0.010677185
chr7	44795713	44795824	4	-0.065370689	0.01234398	-5.29575479	1.19E-07	0.01107031
chr14	74179674	74179953	2	-0.118403532	0.022364817	-5.294187496	1.20E-07	0.011165665
chr12	54070003	54071194	6	-0.080913674	0.015317312	-5.282498215	1.27E-07	0.011902343
chr12	24716590	24717058	4	-0.093631002	0.017736845	-5.278898246	1.30E-07	0.012138539
chr1	7022041	7022284	4	-0.056509775	0.010709983	-5.276364648	1.32E-07	0.012307482
chr17	72462164	72462559	6	-0.046094085	0.008736462	-5.27605832	1.32E-07	0.012328062
chr10	95361223	95361671	4	-0.087852894	0.016655423	-5.274732135	1.33E-07	0.012417542
chr12	111872287	111872336	2	-0.065460904	0.012414868	-5.27278303	1.34E-07	0.012550194
chr6	14229086	14229138	2	0.073552712	0.013967777	5.265885164	1.40E-07	0.013030746
chr6	138192206	138192297	2	-0.143818345	0.027327929	-5.262687311	1.42E-07	0.013259523
chr12	124864528	124864657	4	-0.080721421	0.015348893	-5.25910373	1.45E-07	0.013520511
chr10	123688279	123688359	5	-0.100487059	0.019156657	-5.245542506	1.56E-07	0.01455388
chr2	176980673	176981283	5	-0.077545589	0.014805133	-5.237750129	1.63E-07	0.015181789
chr12	125002940	125003786	6	-0.033081592	0.006318096	-5.236006217	1.64E-07	0.015325859
chr5	1886956	1887364	5	-0.111685217	0.021338824	-5.233897375	1.66E-07	0.015501843
chr12	63544175	63545288	8	-0.074933869	0.014347788	-5.222677313	1.76E-07	0.016471515
chr20	56286391	56286671	3	-0.045097242	0.008655852	-5.210029024	1.89E-07	0.017634956
chr4	5712688	5713546	5	-0.078689476	0.015111048	-5.207413531	1.91E-07	0.017885261
chr10	125651370	125651726	7	-0.121899572	0.023452767	-5.197662724	2.02E-07	0.018849041
chr8	22422274	22422380	3	-0.053924497	0.010395647	-5.187218714	2.13E-07	0.019936976
chr10	101297245	101297642	4	-0.058115706	0.011216142	-5.181434703	2.20E-07	0.020565342
chr6	29454888	29454954	2	0.153052896	0.029566888	5.17649669	2.26E-07	0.021116905
chr1	91970722	91970745	2	-0.089038179	0.017201868	-5.17607618	2.27E-07	0.02116453
chr15	96873850	96874031	6	-0.097677616	0.018894151	-5.1697276	2.34E-07	0.021896272
chr15	67417860	67418047	3	-0.076654652	0.014888425	-5.14860703	2.62E-07	0.024510778
chr11	62621406	62622234	4	-0.131489866	0.025568145	-5.14272222	2.71E-07	0.025291399
chr22	29600139	29600657	3	-0.066286254	0.01290734	-5.135547188	2.81E-07	0.026275688
chr12	54677008	54677175	2	-0.147696719	0.028765645	-5.13448318	2.83E-07	0.026424765
chr19	41698548	41699364	6	-0.083731931	0.016320201	-5.130569777	2.89E-07	0.026980127
chr12	7055657	7055829	4	-0.086774207	0.016922374	-5.127779869	2.93E-07	0.027382915
chr2	66734900	66735203	2	-0.128474708	0.025072719	-5.124083635	2.99E-07	0.027925503
chr17	4835341	4835627	5	-0.057726138	0.01126905	-5.122538136	3.01E-07	0.028155439
chr19	37329366	37329666	5	-0.053191536	0.01038516	-5.1218794	3.03E-07	0.028254
chr17	53342617	53343827	4	-0.04950093	0.009676219	-5.115730783	3.13E-07	0.029190167
chr7	29185839	29186234	4	-0.122145666	0.023909184	-5.108734261	3.24E-07	0.030291873
chr11	31833013	31833747	5	-0.103128671	0.020199997	-5.105380492	3.30E-07	0.030834102
chr11	129245689	129246394	6	-0.136590044	0.02684961	-5.087226362	3.63E-07	0.033935776
chr10	42863068	42863594	6	0.174242618	0.034253939	5.08679062	3.64E-07	0.034013805
chr15	91415964	91416060	4	-0.026077922	0.005137169	-5.076321145	3.85E-07	0.035941504
chr2	74612222	74612812	3	-0.064492603	0.012707503	-5.075159315	3.87E-07	0.036161815
chr11	67207498	67208062	5	-0.037008417	0.007296406	-5.072143436	3.93E-07	0.036739797
chr20	57582594	57583009	5	-0.029001863	0.005719615	-5.070597007	3.97E-07	0.037039611
chr19	11202486	11203039	3	-0.090641275	0.017877972	-5.069997719	3.98E-07	0.037156432
chr2	119605210	119605441	4	-0.084642671	0.016711156	-5.065039692	4.08E-07	0.038136646
chr1	145440445	145440734	2	-0.239066632	0.047258227	-5.058730445	4.22E-07	0.039420122
chr2	80531500	80531898	6	-0.110628426	0.021903	-5.050834483	4.40E-07	0.041085176
chr19	18133156	18133184	2	-0.056026894	0.011100295	-5.047333689	4.48E-07	0.041844925
chr16	24998670	24999103	2	-0.118564307	0.023494766	-5.046413646	4.50E-07	0.042046832
chr2	121516148	121516533	2	0.124432944	0.024712012	5.035322209	4.77E-07	0.04455607
chr9	36985987	36986788	3	-0.098078672	0.019485269	-5.033477996	4.82E-07	0.044987056
chr10	71389696	71389896	3	-0.071047641	0.014119015	-5.032053513	4.85E-07	0.045322701
chr11	67052656	67052759	2	-0.070059969	0.013934954	-5.027642514	4.97E-07	0.046377437
